# Early detection of fraudulent COVID-19 products from Twitter chatter

**DOI:** 10.1101/2022.05.09.22274776

**Authors:** Abeed Sarker, Sahithi Lakamana, Ruqi Liao, Aamir Abbas, Yuan-Chi Yang, Mohammed Ali Al-Garadi

## Abstract

Social media have served as lucrative platforms for misinformation and for promoting fraudulent products for the treatment, testing and prevention of COVID-19. This has resulted in the issuance of many warning letters by the United States Food and Drug Administration (FDA). While social media continue to serve as the primary platform for the promotion of such fraudulent products, they also present the opportunity to identify these products early by employing effective social media mining methods. In this study, we employ natural language processing and time series anomaly detection methods for automatically detecting fraudulent COVID-19 products early from Twitter. Our approach is based on the intuition that increases in the popularity of fraudulent products lead to corresponding anomalous increases in the volume of chatter regarding them. We utilized an anomaly detection method on streaming COVID-19-related Twitter data to detect potentially anomalous increases in mentions of fraudulent products. Our unsupervised approach detected 34/44 (77.3%) signals about fraudulent products earlier than the FDA letter issuance dates, and an additional 6/44 (13.6%) within a week following the corresponding FDA letters. Our proposed method is simple, effective and easy to deploy, and do not require high performance computing machinery unlike deep neural network-based methods.
