## Supplementary material for "Early detection of fraudulent COVID-19 products from Twitter chatter": daily_counts.xlsx

### Sheet: FDA_counts_non_zero_2020
Day	Total	antimicrobial solution	aromatherapy	ayurvedic products	bee products	berberine	betterfly	bioflavonoids	biomagnetism	chlorine dioxide	cod liver oil	colloidal silver	colostrum	corona-cure	covid-19 rapid test kit	curativa	elderberry syrup	elderberry tincture	essential oil	eupatorium perfoliatum	grapefruit seed extract	hypochlorous acid	iodine products	kratom	magnetic therapy	methylene blue	nad+	nephron pharmaceuticals	niacin product	novabay	oracare	pro breath	quercetine	salt therapy	santiste	super c	superblue silver immune gargle	supersilver whitening toothpaste	traditional chinese medicine	transdermal patch	umbilical cord blood	vapore	vidacord	vivify	xosomes	Date
0	505550	0	0	0	0	0	0	1	0	1	0	18	0	0	0	0	0	0	82	0	0	0	3	1	0	0	0	339	0	0	0	0	0	0	0	5208	0	0	48	0	0	0	0	0	0	2020-02-19
1	231930	0	0	0	0	0	0	0	0	2	0	3	0	0	0	1	1	0	3	0	0	0	3	0	0	0	0	121	0	0	0	0	0	0	0	63	0	0	10	0	2	1	0	0	1	2020-02-20
2	969024	0	2	0	0	0	0	0	0	3	0	13	0	0	0	1	4	4	8	0	0	0	1	2	0	0	0	306	1	0	0	0	0	0	0	289	0	0	79	0	1	6	0	0	2	2020-02-21
3	855718	0	2	0	0	0	0	0	0	2	0	24	0	0	1	0	1	1	2	0	0	0	1	2	0	0	0	261	0	0	0	0	0	0	0	111	0	0	63	0	0	6	0	0	0	2020-02-22
4	809245	0	0	0	0	0	0	0	0	5	0	11	0	0	0	1	3	0	26	0	0	0	5	0	0	0	0	683	0	0	0	0	0	0	1	47	0	0	22	0	1	2	0	0	0	2020-02-24
5	874721	0	0	0	0	0	0	0	0	2	0	17	0	0	4	0	8	5	24	0	0	0	4	1	0	0	0	992	0	0	0	0	43	0	2	33	0	0	7	0	0	21	0	0	0	2020-02-25
6	1057777	0	0	0	0	0	0	0	1	2	3	9	0	0	15	0	11	9	34	0	0	0	0	1	0	4	0	1719	0	0	0	0	4	0	0	601	0	0	8	0	0	0	0	0	0	2020-02-26
7	602133	0	0	0	0	0	0	0	0	0	0	9	1	0	8	0	6	5	31	0	0	0	1	0	0	0	0	280	0	0	0	0	1	0	1	61	0	0	34	0	0	2	1	0	0	2020-02-27
8	1043281	0	0	0	0	0	1	2	0	1	0	282	0	0	11	0	12	9	367	7	0	1	14	3	0	0	0	310	1	0	0	0	1	0	0	82	0	0	8	0	0	1	0	0	0	2020-03-07
9	1069562	0	1	0	0	0	0	0	0	49	0	163	1	0	9	3	14	13	442	3	0	1	35	2	0	0	0	357	1	0	0	0	2	0	0	90	0	0	5	0	0	1	0	0	0	2020-03-08
10	1044999	0	0	0	0	0	0	0	0	35	0	57	0	0	8	0	21	16	307	0	0	1	11	0	0	0	0	557	0	0	0	0	1	0	1	148	0	0	12	0	0	0	0	0	0	2020-03-09
11	1012621	0	2	0	0	0	0	0	0	188	0	23	0	0	15	1	8	8	99	0	0	1	15	0	0	0	0	521	0	0	0	0	9	0	0	114	0	0	33	0	0	0	0	1	0	2020-03-10
12	1034642	0	0	0	0	0	1	0	0	45	2	26	1	0	67	2	25	5	56	0	0	1	6	7	0	0	0	354	0	0	0	0	3	0	0	344	0	0	33	0	0	9	0	0	0	2020-03-11
13	842102	0	1	0	0	0	0	0	0	2	1	15	1	0	105	1	4	2	29	0	0	0	4	0	0	0	0	528	1	0	0	0	3	0	2	152	1	0	0	0	1	1	0	0	0	2020-03-12
14	163550	0	0	0	0	0	0	0	0	1	0	0	0	0	8	0	3	2	2	0	0	0	0	0	0	0	0	29	0	0	0	0	1	0	0	4	0	0	0	0	0	0	0	0	0	2020-03-13
15	563524	0	0	0	0	0	0	0	0	0	0	56	1	0	6	0	6	0	67	0	0	0	1	0	0	0	1	148	0	0	0	0	1	0	0	56	0	0	2	0	0	2	0	0	0	2020-03-14
16	947008	0	1	0	0	0	0	0	1	1	0	77	0	0	21	1	6	2	89	0	0	1	3	0	0	0	0	607	0	0	0	0	2	0	1	91	0	0	8	0	0	1	0	0	0	2020-03-15
17	832609	0	1	0	0	0	0	0	1	1	0	3	0	0	7	2	4	4	16	2	0	1	0	1	0	0	0	593	1	0	0	0	2	0	0	40	0	0	84	0	0	0	0	0	0	2020-03-16
18	923069	0	4	0	0	0	0	0	4	2	0	4	0	0	19	0	4	1	9	1	0	2	8	0	0	2	0	614	1	0	0	0	3	0	1	56	0	0	4	0	2	1	0	0	0	2020-03-29
19	996678	0	1	0	0	0	0	1	1	13	1	4	2	0	9	0	8	7	9	1	0	0	3	1	0	0	0	734	1	0	0	0	2	0	1	62	0	0	2	0	0	4	0	1	2	2020-03-30
20	995669	0	5	0	0	0	0	0	0	25	0	3	0	0	18	0	2	2	9	0	0	0	1	3	0	0	0	296	0	0	0	0	3	1	0	73	0	0	3	0	3	1	0	0	4	2020-03-31
21	1037487	0	2	0	0	0	0	0	0	7	0	0	0	0	16	1	8	7	7	0	0	2	2	1	0	0	0	262	2	0	1	0	5	0	2	70	0	0	3	0	2	0	0	0	9	2020-04-01
22	989243	0	1	0	0	0	0	0	1	1	0	9	1	0	12	1	5	3	6	0	0	0	3	0	0	0	0	278	0	0	0	0	1	0	1	73	0	0	1	1	1	1	0	0	7	2020-04-02
23	969751	0	4	0	0	0	0	0	0	2	0	5	0	0	1	5	0	0	9	0	0	0	0	1	0	0	0	230	1	0	0	0	2	0	0	53	0	0	8	0	0	2	0	0	12	2020-04-03
24	989085	0	4	0	0	0	0	0	1	3	0	1	0	0	27	2	2	1	6	0	0	0	2	2	0	0	0	363	0	0	0	0	11	0	1	84	0	0	4	0	0	1	0	0	15	2020-04-04
25	989068	0	1	0	0	0	0	0	0	2	0	4	0	0	5	3	3	3	7	0	0	0	7	1	0	2	1	335	0	0	0	0	4	0	0	85	0	0	5	0	1	2	0	0	21	2020-04-05
26	978722	0	2	0	0	0	0	2	1	83	0	3	0	0	4	1	7	5	12	0	0	0	2	0	0	0	0	666	0	0	0	0	3	0	1	44	0	0	8	0	0	1	0	0	11	2020-04-06
27	989137	0	3	0	0	0	0	0	0	27	0	1	3	0	11	0	6	6	14	0	0	1	1	0	0	0	0	1209	0	0	0	0	1	0	1	51	0	0	5	0	1	7	0	0	14	2020-04-07
28	994726	0	3	0	0	0	0	0	1	8	0	3	1	0	6	3	0	0	6	0	0	0	5	0	0	2	0	347	1	0	0	0	11	0	0	71	0	0	9	0	0	4	0	0	6	2020-04-08
29	977282	0	2	0	0	0	0	0	0	9	0	22	0	0	4	1	3	1	10	0	0	0	0	3	0	0	1	246	1	0	0	0	2	0	1	69	0	0	4	0	0	2	0	0	20	2020-04-09
30	920720	0	4	0	0	0	0	2	0	6	0	11	0	0	3	1	0	0	14	0	0	0	5	0	0	0	0	246	2	0	0	0	4	0	1	62	1	1	6	0	0	3	0	0	15	2020-04-10
31	964516	0	4	0	0	0	0	0	1	3	0	2	0	0	3	1	4	3	3	0	0	0	0	0	0	0	0	560	0	0	0	0	5	0	0	50	0	0	7	0	0	2	0	0	15	2020-04-11
32	961436	0	3	0	0	0	0	1	2	0	0	3	0	0	2	1	2	1	10	0	0	1	3	1	0	0	0	290	1	0	0	0	1	1	0	47	0	0	3	1	2	3	0	0	10	2020-04-12
33	974944	0	3	0	0	0	1	0	0	0	0	7	0	0	2	1	5	4	8	0	0	0	2	1	0	4	0	361	2	0	0	0	4	0	3	105	0	0	3	0	2	1	0	0	4	2020-04-13
34	963225	0	1	0	0	0	0	1	1	2	0	3	0	0	3	2	4	3	8	0	0	2	1	1	1	0	0	269	1	0	0	0	13	0	2	60	0	0	6	0	0	1	0	0	5	2020-04-14
35	963629	0	0	0	0	0	0	1	0	1	0	1	0	0	1	1	6	4	8	0	0	1	0	3	0	2	1	192	0	0	0	0	10	0	1	64	0	0	5	0	1	2	0	0	9	2020-04-15
36	971312	0	1	0	0	0	0	1	1	1	0	5	0	0	4	0	5	4	6	0	0	0	4	1	0	2	0	222	0	0	0	0	9	0	4	44	0	0	8	0	2	4	0	1	11	2020-04-16
37	769726	0	4	0	0	0	0	0	0	30	0	2	0	0	8	1	1	1	5	0	0	2	0	2	0	0	1	237	1	0	0	0	2	0	2	37	0	0	7	1	2	4	0	0	3	2020-04-17
38	452393	0	4	0	0	0	0	0	1	75	0	1	0	0	0	0	1	1	5	0	0	0	7	1	0	0	0	90	0	0	0	0	0	0	2	36	0	0	10	0	0	0	0	0	2	2020-04-18
39	188458	0	0	0	0	0	0	0	0	0	0	1	1	0	0	4	0	0	1	0	0	0	0	0	0	0	0	62	0	0	0	0	1	0	0	58	0	0	2	0	0	1	0	0	1	2020-04-22
40	963572	0	4	0	0	0	1	0	0	16	0	3	0	0	7	1	2	2	8	0	0	1	2	3	0	0	0	365	1	0	0	0	12	0	0	121	0	0	7	2	0	3	0	0	6	2020-04-23
41	899629	0	2	0	0	0	0	2	0	349	0	6	0	1	2	1	0	0	17	0	0	1	28	1	0	10	0	287	0	0	1	0	7	0	3	42	1	0	1	0	0	5	0	0	4	2020-04-24
42	952765	0	0	0	0	0	0	0	0	249	0	2	2	0	13	0	1	0	2	0	0	1	35	1	0	8	0	257	2	0	0	0	10	0	1	49	0	0	0	0	0	2	0	0	6	2020-04-25
43	932178	0	3	0	0	0	0	15	0	60	0	3	0	0	8	0	5	1	7	0	0	3	2	1	0	8	1	247	1	0	0	0	8	0	1	53	0	0	1	0	0	1	0	0	9	2020-04-26
44	821915	0	0	0	0	0	0	2	0	29	1	1	0	0	199	0	3	1	5	0	0	4	3	4	0	4	0	246	1	0	0	0	6	0	1	49	0	0	2	0	5	3	0	0	4	2020-04-27
45	186	0	0	0	0	0	0	0	0	0	0	0	0	0	1	0	0	0	0	0	0	0	0	0	0	0	0	0	0	0	0	0	0	0	0	0	0	0	0	0	0	0	0	0	0	2020-05-08
46	394948	0	0	0	0	0	0	0	0	2	0	0	0	0	2	2	3	2	2	0	0	0	0	1	0	0	0	87	1	0	0	0	2	0	0	13	0	0	0	0	2	0	0	0	4	2020-05-09
47	125023	0	0	0	0	0	0	0	0	0	0	1	0	0	0	0	0	0	0	0	0	0	0	0	0	0	0	22	5	0	0	0	0	0	1	15	0	0	0	0	0	1	0	0	3	2020-05-10
48	932812	0	2	0	0	0	0	1	0	5	0	1	0	0	1	0	3	3	6	0	0	0	0	1	1	0	1	233	7	0	0	0	8	0	0	52	0	0	1	0	0	14	0	0	3	2020-05-11
49	779217	0	1	0	0	0	0	0	0	12	1	1	0	0	1	1	2	2	3	1	0	0	11	0	0	0	0	201	9	1	1	0	4	0	2	32	0	0	1	0	0	1	0	0	1	2020-05-12
50	606094	0	2	0	0	0	0	1	1	7	0	1	0	0	2	1	0	0	5	0	0	1	2	0	0	0	0	225	0	0	0	0	0	0	0	34	0	0	1	0	0	5	0	0	3	2020-05-13
51	400541	0	1	0	0	0	0	0	0	1	0	40	0	0	6	0	0	0	4	0	0	0	1	0	0	0	0	206	0	0	0	0	2	0	1	27	0	0	0	0	0	1	0	0	4	2020-05-14
52	725	0	0	0	0	0	0	0	0	0	0	1	0	0	0	0	0	0	0	0	0	0	0	0	0	0	0	1	0	0	0	0	0	0	0	0	0	0	0	0	0	0	0	0	0	2020-05-15
53	233	0	0	0	0	0	0	0	0	0	0	0	0	0	0	0	0	0	0	0	0	0	0	0	0	0	0	0	0	0	0	0	0	0	0	0	0	0	0	0	0	0	0	0	0	2020-05-16
54	1204	0	0	0	0	0	0	0	0	0	0	0	0	0	0	0	0	0	0	0	0	0	0	0	0	0	0	3	0	0	0	0	0	0	0	0	0	0	0	0	0	0	0	0	0	2020-05-17
55	1246	0	0	0	0	0	0	0	0	0	0	0	0	0	0	0	0	0	0	0	0	0	0	0	0	0	0	2	1	0	0	0	0	0	0	1	0	0	0	0	0	0	0	0	0	2020-05-18
56	1196	0	0	0	0	0	0	0	0	0	0	0	0	0	1	0	0	0	0	0	0	0	0	0	0	0	0	1	0	0	0	0	0	0	0	1	0	0	0	0	0	0	0	0	0	2020-05-19
57	2157	0	0	0	0	0	0	0	0	0	0	0	0	0	0	0	0	0	0	0	0	0	0	0	0	0	0	2	0	0	0	0	0	0	0	0	0	0	0	0	0	0	0	0	0	2020-05-20
58	334	0	0	0	0	0	0	0	0	0	0	0	0	0	0	0	0	0	0	0	0	0	0	0	0	0	0	0	0	0	0	0	0	0	0	0	0	0	0	0	0	0	0	0	0	2020-05-21
59	2423	0	0	0	0	0	0	0	0	0	0	0	0	0	0	0	0	0	0	0	0	0	0	0	0	0	0	4	0	0	0	0	0	0	0	0	0	0	0	0	0	0	0	0	0	2020-05-22
60	1297	0	0	0	0	0	0	0	0	0	0	0	0	0	0	0	0	0	0	0	0	0	0	0	0	0	0	0	0	0	0	0	0	0	0	2	0	0	0	0	0	0	0	0	0	2020-05-23
61	184138	0	4	0	0	0	0	1	0	3	0	2	0	0	0	0	1	0	5	0	0	1	1	2	0	0	0	69	0	0	0	0	7	0	2	75	0	0	0	0	0	0	0	0	2	2020-05-24
62	319197	0	2	0	0	0	0	0	0	5	0	1	0	0	0	0	1	1	5	0	0	0	0	0	0	0	1	114	0	0	0	0	5	0	1	47	0	0	2	0	0	0	0	0	1	2020-05-25
63	20943	0	0	0	0	0	0	0	0	0	0	0	0	0	0	0	0	0	0	0	0	0	0	0	0	0	0	11	0	0	0	0	0	0	0	3	0	0	0	0	0	0	0	0	0	2020-05-26
64	21162	0	0	0	0	0	0	0	0	0	0	0	0	0	0	0	0	0	0	0	0	0	0	1	0	0	0	6	0	0	0	0	0	0	0	3	0	0	0	0	0	0	0	0	0	2020-05-27
65	20338	0	0	0	0	0	0	0	0	0	0	0	0	0	0	0	0	0	0	0	0	0	0	0	0	0	0	5	0	0	0	0	0	0	0	4	0	0	0	0	0	0	0	0	0	2020-05-28
66	15552	0	0	0	0	0	0	0	0	1	0	0	0	0	0	0	0	0	0	0	0	0	0	0	0	0	0	4	0	0	0	0	0	0	0	5	0	0	0	0	0	0	0	0	0	2020-05-29
67	14408	0	0	0	0	0	0	0	0	0	0	0	0	0	0	0	0	0	0	0	0	0	0	0	0	0	0	1	0	0	0	0	0	0	0	2	0	0	0	0	0	0	0	0	0	2020-05-30
68	19818	0	0	0	0	0	0	0	0	0	0	0	0	0	0	0	0	0	0	0	0	0	0	1	0	0	0	5	0	0	0	0	0	0	0	2	0	0	0	0	0	0	0	0	0	2020-05-31
69	21300	0	0	0	0	0	0	0	0	0	0	0	0	0	0	0	0	0	0	0	0	0	0	0	0	0	0	1	0	0	0	0	0	0	0	7	0	0	0	0	0	0	0	0	0	2020-06-01
70	31540	0	0	0	0	0	0	0	0	0	0	1	0	0	0	0	0	0	1	0	0	0	0	0	0	0	0	11	0	0	0	0	0	0	0	4	0	0	0	0	0	0	0	0	0	2020-06-02
71	36766	0	0	0	0	0	0	0	0	0	0	0	0	0	0	0	0	0	1	0	0	1	0	0	0	0	0	9	0	0	0	0	0	0	0	5	0	0	0	0	0	0	0	0	0	2020-06-03
72	34452	0	0	0	0	0	0	0	0	0	0	0	0	0	0	0	0	0	1	0	0	0	0	0	0	0	0	6	0	0	0	0	0	0	0	2	0	0	0	0	0	0	0	0	0	2020-06-04
73	36718	0	0	0	0	0	0	0	0	1	0	0	0	0	0	0	0	0	0	0	0	0	0	0	0	0	0	35	0	0	0	0	0	0	0	3	0	0	0	0	0	0	0	0	0	2020-06-05
74	33941	0	0	0	0	0	0	0	0	0	0	1	0	0	0	0	1	1	1	0	0	0	0	0	0	0	0	19	0	0	0	0	0	0	0	7	0	0	0	0	0	0	0	0	0	2020-06-06
75	30262	0	1	0	0	0	0	0	0	1	0	0	0	0	0	0	0	0	1	0	0	0	1	0	0	0	0	17	0	0	0	0	0	0	0	8	0	0	0	0	0	0	0	0	0	2020-06-07
76	29402	0	0	0	0	0	0	0	0	1	0	0	0	0	0	0	1	1	0	0	0	0	0	0	0	0	0	18	0	0	0	0	0	0	0	7	0	0	0	0	0	0	0	0	0	2020-06-08
77	30483	0	0	0	0	0	0	0	0	0	0	0	0	0	0	0	0	0	0	0	0	0	0	0	0	0	0	11	0	0	0	0	0	0	0	10	0	0	1	0	0	0	0	0	0	2020-06-09
78	30394	0	1	0	0	0	0	0	0	0	0	0	0	0	0	0	0	0	0	0	0	0	1	0	0	0	0	13	0	0	0	0	0	0	0	6	0	0	1	0	0	0	0	0	0	2020-06-10
79	31398	0	0	0	0	0	0	0	0	0	0	0	0	0	0	0	0	0	0	0	0	0	0	0	0	0	0	18	0	0	0	0	0	0	0	9	0	0	0	0	0	0	0	0	0	2020-06-11
80	33858	0	0	0	0	0	0	0	0	0	0	0	0	0	0	0	0	0	2	0	0	0	0	0	0	0	0	41	0	0	0	0	1	0	0	10	0	0	0	0	0	0	0	0	0	2020-06-12
81	29240	0	1	0	0	0	0	0	0	0	0	0	0	0	0	0	0	0	1	0	0	0	0	0	0	0	0	6	0	0	0	0	0	0	0	10	0	0	0	0	0	0	0	0	0	2020-06-13
82	24333	0	0	0	0	0	0	0	0	0	0	0	0	0	0	0	1	0	0	0	0	0	0	0	0	0	0	14	0	0	0	0	1	0	0	2	0	0	0	0	0	0	0	0	0	2020-06-14
83	27504	0	0	0	0	0	0	0	0	0	0	0	0	0	0	0	2	0	0	0	0	0	0	0	0	0	0	6	0	0	0	0	0	0	0	0	0	0	0	0	0	0	0	0	0	2020-06-15
84	34262	0	0	0	0	0	0	0	0	0	0	0	0	0	3	0	0	0	2	0	0	0	1	0	0	0	0	11	0	0	0	0	0	0	0	9	0	0	0	0	0	0	0	0	1	2020-06-16
85	39026	0	0	0	0	0	0	0	0	0	0	3	0	0	0	0	1	1	0	0	0	0	0	0	0	0	0	9	0	0	0	0	0	0	0	4	0	0	0	0	0	0	0	0	0	2020-06-17
86	36929	0	0	0	0	0	0	0	0	0	0	1	0	0	1	0	1	0	1	0	0	0	0	0	0	0	0	12	0	0	0	0	0	0	0	3	0	0	0	0	0	0	0	0	0	2020-06-18
87	40751	0	0	0	0	0	0	0	0	0	0	2	0	0	0	0	0	0	1	0	0	0	0	0	0	0	0	8	0	0	0	0	0	0	0	6	0	0	0	0	0	0	0	0	0	2020-06-19
88	25306	0	0	0	0	0	0	0	0	0	0	0	0	0	0	0	0	0	0	0	0	1	0	0	0	0	0	33	0	0	0	0	0	0	0	8	0	0	0	0	0	0	0	0	0	2020-06-20
89	57383	0	0	0	0	0	0	0	0	0	0	0	0	0	1	0	1	0	1	0	0	0	0	0	0	0	0	33	0	0	0	0	0	0	1	13	0	0	0	0	0	0	0	0	0	2020-06-21
90	448118	0	2	0	0	0	0	0	0	0	0	16	0	0	0	0	0	0	1	0	0	0	0	1	0	2	0	50	3	0	0	0	2	0	0	67	0	0	0	0	0	2	0	0	2	2020-06-22
91	5353922	1	11	5	0	0	0	3	0	6	0	30	0	3	7	5	15	5	23	0	0	1	8	2	0	0	1	1507	3	1	0	0	21	1	3	473	0	0	6	2	4	10	0	0	11	2020-06-23
92	2991828	1	3	1	0	0	0	2	1	0	0	8	0	0	4	1	3	1	21	0	0	0	16	2	0	0	0	691	7	0	0	0	13	0	0	187	0	0	5	1	0	4	0	0	8	2020-06-24
93	1500088	0	1	0	0	0	0	1	2	3	0	4	0	0	3	1	0	0	10	0	0	0	0	0	0	0	0	270	0	0	0	0	5	0	0	301	0	0	2	0	2	1	0	0	5	2020-06-25
94	2778443	1	2	0	0	0	0	1	0	10	6	2	0	0	5	1	6	2	14	0	0	2	1	0	0	0	1	203	2	0	0	0	6	0	1	192	0	0	0	0	1	1	0	0	4	2020-06-26
95	1011997	0	0	0	0	0	0	0	0	14	1	1	0	0	0	2	2	1	22	0	0	0	0	0	0	0	2	36	0	0	0	0	1	0	0	69	0	0	0	0	0	0	1	0	0	2020-06-27
96	5255499	0	8	0	0	2	0	0	0	2	0	11	0	1	16	2	15	7	47	0	0	0	1975	2	0	0	3	930	87	0	0	0	20	0	39	1994	0	0	15	0	4	6	0	1	14	2020-06-29
97	1965123	0	1	0	0	0	0	0	0	1	0	2	0	0	10	1	9	7	14	0	0	0	6	0	0	0	0	214	4	0	1	0	8	1	13	298	0	0	4	1	0	1	0	0	8	2020-06-30
98	906855	0	0	0	0	0	0	3	0	0	0	1	0	0	3	0	1	1	5	0	0	0	3	0	0	0	0	123	0	0	0	0	6	0	0	65	0	0	1	0	0	0	0	0	1	2020-07-01
99	983285	0	1	0	0	0	0	0	0	1	0	0	0	0	2	0	1	0	3	0	0	0	1	0	0	2	0	120	2	0	0	0	6	0	2	58	0	0	0	0	0	2	0	1	0	2020-07-02
100	1183308	0	1	0	0	0	0	0	1	0	0	0	0	0	0	1	2	2	5	0	0	0	3	0	0	0	0	964	1	0	0	0	6	1	2	139	1	0	0	0	1	2	0	0	4	2020-07-07
101	5407156	0	9	2	0	2	0	3	0	24	0	14	7	0	7	5	6	5	39	0	0	0	10	4	0	0	0	2339	2	0	0	0	24	0	3	592	0	0	1	0	3	7	0	2	15	2020-07-08
102	5673552	0	4	0	0	0	0	1	0	28	1	12	2	1	6	6	26	19	35	0	0	1	21	7	0	0	3	673	4	1	0	0	29	0	9	497	0	0	1	0	42	5	0	0	22	2020-07-09
103	5669494	0	169	1	0	0	0	0	1	23	2	26	0	0	6	5	11	8	23	0	0	1	28	7	0	0	7	704	5	0	1	0	24	0	4	345	1	0	4	0	53	6	0	1	15	2020-07-10
104	5320208	0	13	0	0	0	0	1	1	16	3	11	0	0	9	2	8	6	29	0	0	0	10	5	0	2	3	487	6	1	0	0	42	0	3	320	0	0	2	0	14	5	0	0	25	2020-07-11
105	1078238	0	1	0	0	0	0	0	0	9	0	1	0	0	0	1	1	1	6	0	0	0	2	2	0	0	0	115	0	0	0	0	4	0	4	74	0	0	0	0	1	0	0	0	2	2020-07-12
106	350007	0	1	0	0	0	0	0	0	0	0	0	0	0	1	0	0	0	3	0	0	0	0	0	0	0	0	58	0	14	0	0	2	0	0	19	0	0	0	0	0	0	0	0	2	2020-07-13
107	1767006	0	5	0	0	0	0	0	3	2	0	5	0	0	2	1	4	2	14	0	0	0	5	0	0	0	2	231	3	1	0	0	7	0	0	185	0	0	0	0	1	2	0	0	17	2020-07-14
108	1943493	0	1	0	0	0	0	2	17	5	0	1	0	0	8	0	3	2	10	0	0	0	6	1	0	0	0	278	8	1	0	0	6	0	0	63	0	0	7	0	1	1	0	0	8	2020-07-15
109	4418496	0	7	0	0	0	0	0	1	779	1	6	2	0	4	4	12	10	17	0	0	0	9	3	0	0	0	1701	4	4	0	0	43	0	0	227	0	0	2	1	5	2	0	0	9	2020-07-16
110	3273280	0	3	0	0	0	0	1	0	747	0	5	1	0	2	1	7	4	9	0	0	0	2	2	0	0	0	1964	4	0	0	0	33	0	4	198	0	0	1	0	2	4	0	0	5	2020-07-17
111	4307189	0	4	0	0	0	0	1	2	93	1	4	0	0	0	3	18	2	23	1	0	0	8	3	0	0	0	606	1	0	0	0	35	0	1	294	0	0	2	0	0	9	0	0	3	2020-07-18
112	1653340	0	1	0	0	0	0	3	0	24	0	6	1	0	1	0	1	0	10	0	0	0	1	1	0	0	0	118	2	1	0	0	19	0	1	208	0	0	0	0	44	6	0	0	3	2020-07-19
113	2263359	0	6	0	0	0	0	0	0	12	0	0	0	0	1	2	6	1	11	0	0	0	6	2	0	0	0	655	3	0	0	0	26	0	2	172	1	0	10	0	3	2	0	1	9	2020-07-20
114	1387461	0	0	0	0	0	0	2	0	7	0	1	0	0	1	1	2	0	5	0	0	0	2	3	0	0	0	200	0	0	0	0	7	0	2	50	0	0	2	0	19	1	0	0	2	2020-07-21
115	425042	0	0	0	0	0	0	1	0	2	0	2	0	0	1	0	0	0	7	10	0	0	0	0	0	0	0	80	0	0	0	0	1	0	0	40	1	0	1	0	1	0	0	0	4	2020-07-22
116	2284519	0	3	0	0	0	0	2	1	14	1	3	0	1	1	4	8	6	12	11	0	1	1	1	0	0	0	454	0	0	0	0	3	0	4	164	0	0	0	0	0	1	1	1	6	2020-07-23
117	1533218	0	2	0	0	0	0	1	0	430	0	1	0	0	0	1	2	2	8	2	0	0	4	0	0	0	0	186	2	0	0	0	27	0	2	94	0	0	7	0	0	2	0	0	13	2020-07-24
118	429575	0	1	0	0	0	0	0	0	40	0	1	0	0	0	0	1	1	3	0	0	0	0	2	0	0	0	39	0	0	0	0	4	0	0	24	2	0	0	0	0	0	0	0	3	2020-07-25
119	577875	0	2	0	0	0	0	0	0	4	0	0	0	0	0	1	1	1	4	0	0	3	0	1	0	0	0	113	1	0	0	0	5	0	0	24	1	0	0	0	0	0	0	1	2	2020-07-26
120	2000477	1	2	0	0	0	0	0	1	47	0	0	0	0	2	2	3	1	25	0	0	2	3	9	0	0	0	1823	1	0	0	0	13	0	1	178	0	0	0	0	0	2	0	0	6	2020-07-27
121	4595617	0	3	0	0	1	0	0	0	2075	1	15	0	1	11	1	21	19	31	0	0	3	6	9	0	0	0	3684	2	0	0	0	44	0	1	382	0	0	12	1	4	5	1	3	21	2020-07-28
122	4801896	1	6	0	0	3	0	1	0	525	0	36	1	1	5	10	36	35	31	0	0	2	5	4	0	0	0	2421	3	1	0	1	111	0	2	415	0	0	9	0	2	3	0	0	26	2020-07-29
123	5278705	0	8	0	0	0	0	6	1	51	0	29	0	0	1	2	29	28	36	0	1	3	9	1	0	10	0	1270	4	1	0	0	194	0	2	248	0	0	8	1	2	202	0	0	13	2020-07-30
124	5113616	0	8	0	0	1	0	1	0	631	0	12	1	0	3	1	14	11	36	0	0	2	10	4	0	0	0	833	0	2	0	0	94	0	5	261	0	0	8	2	2	91	0	0	34	2020-07-31
125	4414414	0	10	0	0	0	3	4	1	566	0	2	1	0	7	4	13	12	21	0	1	0	5	2	1	0	0	593	5	0	0	0	66	0	6	243	0	0	2	0	4	4	0	0	15	2020-08-01
126	2751817	0	5	0	0	0	0	0	1	30	0	2	0	0	0	16	8	7	10	1	0	1	4	0	0	0	0	505	2	0	0	0	94	0	3	120	0	0	19	0	0	4	0	0	17	2020-08-02
127	5270196	0	7	0	0	0	0	5	0	32	1	7	1	0	8	11	7	4	48	0	0	2	15	4	0	0	0	2749	6	0	1	0	168	0	1	284	0	0	34	0	1	8	0	2	16	2020-08-03
128	5175385	0	11	0	0	2	0	1	1	31	0	10	2	0	9	6	8	6	44	0	0	3	111	8	0	2	0	3913	8	0	0	0	940	0	12	390	0	0	2	1	1	4	0	0	23	2020-08-04
129	4374911	0	10	0	0	2	0	2	0	29	1	5	1	0	4	3	42	41	26	3	1	0	78	1	0	0	0	1242	3	0	0	0	272	2	2	371	2	0	3	6	0	11	1	0	26	2020-08-05
130	660117	0	2	0	0	0	0	0	0	1	0	2	0	0	3	1	21	20	5	0	0	0	60	0	0	0	0	480	0	0	0	0	13	0	0	57	0	0	0	0	0	0	0	0	1	2020-08-06
131	2239880	0	6	0	0	0	0	0	0	345	0	7	0	0	4	1	15	6	16	0	0	0	12	2	0	0	2	701	5	0	0	0	57	0	2	161	0	0	2	0	0	7	0	0	16	2020-08-07
132	3860540	0	3	0	0	3	0	10	1	48	0	5	1	0	4	3	18	3	18	0	0	2	8	5	0	0	2	743	5	1	0	0	43	0	5	303	1	0	15	4	1	2	0	0	21	2020-08-08
133	4873885	0	10	0	0	1	0	0	2	33	0	14	0	0	2	4	8	5	11	0	0	2	6	2	0	0	0	557	3	1	0	0	81	0	0	341	5	0	9	0	0	2	0	0	9	2020-08-09
134	4388075	0	6	1	0	1	0	1	0	44	0	7	0	0	9	0	13	10	285	0	0	2	25	1	0	2	0	786	1	0	0	0	48	0	2	416	0	0	3	1	0	20	0	0	10	2020-08-10
135	1519131	0	4	0	0	0	0	2	0	20	0	3	0	0	2	1	2	1	40	0	0	1	7	3	0	0	0	180	3	0	0	0	13	0	1	351	0	0	0	0	0	2	0	0	1	2020-08-11
136	1196487	0	0	0	0	0	0	3	0	422	0	3	0	0	1	2	4	2	10	0	0	0	6	0	0	0	0	314	0	0	0	0	8	0	0	95	0	1	2	0	0	2	0	0	2	2020-08-12
137	4692261	0	7	0	0	0	0	1	1	461	1	6	3	0	3	5	13	7	21	0	0	2	5	0	0	0	0	596	8	0	0	0	177	0	1	337	0	0	31	0	1	9	0	0	10	2020-08-13
138	4897182	0	4	0	0	1	0	5	0	18	1	2	0	0	4	8	15	11	23	0	0	4	10	33	0	0	0	715	3	0	0	0	45	2	9	310	3	0	9	1	12	25	0	0	17	2020-08-14
139	2733666	0	2	0	0	0	0	2	0	17	0	9	1	0	5	3	9	3	13	0	0	0	4	14	1	6	3	392	3	0	0	0	31	0	7	167	1	0	13	0	10	15	0	2	5	2020-08-15
140	1460096	0	5	0	0	2	0	0	1	6	0	7	0	0	1	1	5	2	52	0	0	0	2	2	1	0	0	123	1	0	0	0	2867	0	2	194	5	0	9	0	0	7	0	0	6	2020-08-16
141	4145365	1	9	0	0	0	0	3	5	7	0	7	1	0	1	6	5	4	70	0	0	6	5	5	0	0	0	590	2	0	0	0	1028	1	4	250	1	0	3	0	32	17	0	1	11	2020-08-17
142	4171862	0	11	0	0	2	0	1	0	12	1	10	1	0	7	6	3	3	19	0	0	5	8	2	0	2	0	747	1	3	1	0	4765	0	3	335	2	0	10	0	5	10	0	0	17	2020-08-18
143	4407778	0	6	4	0	0	0	0	1	15	0	11	0	0	3	3	8	6	27	1	0	1	7	2	0	2	0	741	4	3	0	0	1126	3	2	546	0	0	3	0	1	6	0	1	32	2020-08-19
144	2926153	0	7	0	0	0	0	0	0	0	0	6	0	0	4	1	3	2	20	0	0	0	8	0	0	8	0	365	3	1	0	0	92	0	3	246	0	0	1	0	7	3	0	0	4	2020-08-20
145	1705095	0	2	0	0	1	0	10	0	6	0	0	0	0	1	10	2	2	13	0	0	0	7	3	0	4	0	364	4	0	0	0	31	0	5	601	0	0	2	0	0	7	0	0	7	2020-08-21
146	4235254	0	5	0	0	2	0	2	2	20	0	4	2	0	6	15	4	4	22	1	0	2	39	2	1	6	0	699	0	1	0	0	72	0	5	851	0	0	5	1	3	10	0	0	22	2020-08-22
147	3767107	0	7	0	1	3	0	1	0	716	0	13	0	0	4	7	4	3	20	0	0	0	14	8	0	0	0	506	1	0	0	0	938	0	3	452	76	1	1	1	3	7	0	0	8	2020-08-23
148	3918816	0	6	0	0	0	0	2	0	240	0	4	1	0	4	2	6	5	15	0	0	2	9	1	1	2	1	601	1	0	1	0	275	0	3	269	52	0	1	0	1	31	0	0	14	2020-08-24
149	4285921	0	14	0	0	0	0	0	0	82	1	56	0	0	7	3	2	2	19	0	1	13	6	1	0	6	0	745	1	1	0	0	539	0	4	234	16	0	6	2	3	22	0	0	13	2020-08-25
150	4108033	0	8	0	0	0	0	4	2	35	0	11	0	0	5	1	24	23	29	0	2	3	2	8	0	0	1	566	2	0	0	0	103	0	3	305	8	0	2	0	6	13	0	0	6	2020-08-26
151	4284716	0	6	0	0	0	0	0	0	16	1	9	0	0	6	3	6	5	23	0	1	0	4	4	0	2	0	580	4	0	0	0	118	0	5	202	4	0	2	2	3	22	0	0	8	2020-08-27
152	4476931	0	3	0	0	1	0	0	0	19	0	11	0	0	7	8	9	6	24	0	0	0	19	0	0	0	0	798	0	0	0	0	49	0	3	3094	1	0	0	1	3	16	0	0	10	2020-08-28
153	2593250	0	6	0	0	3	0	4	1	5	0	8	0	0	0	0	1	1	16	0	0	11	2	1	0	4	0	335	1	0	0	0	73	0	2	474	8	1	1	0	6	22	0	0	9	2020-08-29
154	4223895	0	6	0	0	2	0	1	1	6	0	11	0	0	2	0	3	1	14	0	0	3	11	0	0	4	0	656	1	0	0	0	75	0	1	682	5	0	0	0	2	8	0	2	17	2020-08-30
155	2948899	0	10	0	0	0	0	4	2	3	0	3	0	0	0	8	3	2	14	0	0	0	1	1	0	4	0	448	4	0	0	0	133	0	4	204	0	0	48	0	1	3	0	0	10	2020-08-31
156	2607931	0	4	0	0	0	0	1	0	210	1	1	0	0	2	1	2	2	14	0	0	0	4	0	0	10	0	476	3	0	0	0	46	0	1	174	0	0	8	0	0	2	0	0	12	2020-09-01
157	1864590	0	2	0	0	0	1	1	1	41	1	1	0	0	5	0	4	3	21	0	0	1	1	0	0	2	0	227	0	0	0	0	19	0	0	419	1	0	0	0	4	0	0	0	5	2020-09-02
158	4444985	0	7	0	0	0	0	3	5	15	0	11	0	0	5	1	11	11	21	0	0	0	12	1	0	6	2	2733	4	0	0	0	245	0	2	1168	0	0	2	0	2	12	0	5	14	2020-09-03
159	2921064	0	4	0	0	0	5	6	0	4	0	1	0	0	0	1	2	1	14	0	0	1	0	4	2	0	0	2087	1	0	0	0	167	0	3	231	0	0	0	0	1	3	0	0	7	2020-09-04
160	290001	0	0	0	0	0	0	0	0	7	0	0	0	0	3	1	1	1	7	0	0	0	0	0	0	0	0	193	0	0	0	0	7	0	0	127	0	0	1	0	0	0	0	0	2	2020-09-08
161	577743	0	0	0	0	0	0	0	0	1	0	0	0	0	11	2	1	0	3	0	0	0	1	0	0	0	0	183	0	0	0	0	5	0	0	890	0	0	0	0	3	0	0	0	3	2020-09-09
162	731003	0	1	0	0	0	0	0	0	0	0	0	0	0	4	0	0	0	2	0	0	0	6	1	0	0	0	127	1	0	0	0	5	0	0	316	0	0	0	0	2	1	0	0	2	2020-09-10
163	1391310	0	5	0	0	1	0	1	1	8	0	3	0	0	0	2	0	0	12	0	0	0	4	0	0	14	1	184	0	0	0	0	47	0	0	108	0	0	0	0	0	8	0	0	3	2020-09-11
164	3580770	0	4	0	0	0	0	0	0	33	0	3	0	0	11	1	2	2	15	0	0	0	11	0	0	2	0	830	1	0	0	0	46	0	2	271	0	0	0	0	0	2	0	0	9	2020-09-12
165	3095719	0	4	1	0	0	0	2	0	11	1	1	1	0	4	1	12	10	14	0	0	0	10	1	0	2	0	365	0	0	0	0	88	0	3	298	0	0	1	1	0	0	0	0	9	2020-09-13
166	3725975	2	7	0	0	0	0	3	0	13	0	3	0	0	13	4	7	7	10	2	0	0	11	4	0	0	0	1019	1	0	0	0	56	0	3	408	0	0	2	0	4	1	0	0	11	2020-09-14
167	3743409	1	4	0	0	1	0	4	0	3	0	18	0	0	4	4	5	4	47	0	0	1	4	1	0	0	2	588	3	0	0	0	53	0	2	292	0	0	2	1	2	20	0	0	7	2020-09-15
168	3946882	1	4	1	0	0	0	1	0	17	0	7	1	0	6	16	6	3	23	1	0	0	13	5	0	2	0	631	4	0	0	0	47	1	1	276	0	0	1	0	1	6	1	0	8	2020-09-16
169	4399022	0	9	0	0	0	0	0	0	29	0	1	0	0	9	2	6	5	21	0	0	1	114	1	0	0	0	1042	2	0	0	0	25	0	2	272	0	0	0	3	0	29	0	0	14	2020-09-17
170	2570232	0	13	0	0	0	1	1	1	7	2	6	0	0	10	0	1	1	23	1	0	1	38	0	0	4	0	821	0	0	1	0	12	0	0	160	1	0	0	1	1	4	1	0	2	2020-09-18
171	2304032	0	10	0	1	0	0	0	0	16	0	1	1	0	2	1	5	2	12	0	0	1	55	0	0	2	0	12521	2	0	0	0	87	0	1	149	0	0	4	0	2	1	0	0	10	2020-09-19
172	2592499	0	9	0	3	0	0	0	0	21	2	2	0	0	5	1	3	1	10	0	0	0	149	2	1	2	0	2008	2	2	0	0	182	0	5	228	2	1	0	0	1	5	0	0	7	2020-09-20
173	3478346	0	8	0	0	0	0	3	0	10	0	2	0	0	8	8	16	7	9	0	0	1	64	1	1	0	0	2104	1	0	0	0	64	1	1	231	0	0	2	0	1	1	0	0	5	2020-09-21
174	3707056	0	4	0	0	1	0	10	0	7	1	6	2	0	4	1	6	4	20	0	0	1	49	2	0	4	0	946	2	0	0	0	36	0	7	199	2	0	1	2	2	2	0	0	4	2020-09-22
175	2900197	0	7	0	0	1	0	5	0	8	0	0	1	0	8	0	4	2	13	0	0	1	29	0	0	0	0	679	0	0	0	0	48	0	1	218	0	0	4	0	0	0	0	0	21	2020-09-23
176	2752737	0	9	0	0	0	1	0	1	27	3	1	0	0	6	1	3	1	11	0	0	0	8	10	0	0	0	3515	3	0	1	0	40	0	2	283	0	0	1	0	1	7	0	1	8	2020-09-24
177	3886164	1	20	0	0	0	0	0	0	13	1	4	3	0	6	1	6	3	23	0	1	1	25	8	1	4	1	1743	3	0	0	0	65	0	1	457	6	0	1	1	3	1	0	0	14	2020-09-25
178	4057402	0	11	1	0	0	0	2	1	13	2	1	1	0	12	1	89	12	15	1	0	1	29	3	0	4	1	2974	3	0	0	0	74	0	6	247	2	0	0	2	0	3	0	0	18	2020-09-26
179	3684379	0	10	0	0	0	0	1	1	9	7	4	0	0	4	8	23	16	25	0	0	0	30	1	0	0	0	2981	13	0	0	0	53	0	6	296	1	0	1	1	0	3	0	0	10	2020-09-27
180	3052730	0	7	0	0	0	0	0	0	6	1	2	3	0	4	1	11	11	10	0	0	1	19	5	0	0	0	791	5	0	0	3	94	0	2	239	0	0	1	0	0	5	0	0	5	2020-09-28
181	3544562	0	6	0	0	0	0	1	0	7	0	2	1	0	11	3	13	11	12	0	0	1	19	2	0	0	2	1236	28	0	0	0	244	0	6	389	0	2	4	10	3	23	0	0	16	2020-09-29
182	3308231	0	6	0	0	0	0	1	1	9	1	4	0	0	39	2	5	4	17	0	0	1	9	3	0	10	0	1443	14	0	0	0	36	1	2	256	0	0	6	1	4	5	0	0	18	2020-09-30
183	3997370	0	7	0	0	0	0	1	0	6	3	5	0	0	12	1	25	17	16	0	0	2	23	0	0	2	0	1250	25	0	0	0	42	0	4	241	0	0	3	0	1	9	0	0	13	2020-10-01
184	5160958	0	1	0	0	0	1	0	0	15	0	9	1	0	1	1	17	8	11	0	0	0	22	12	0	2	1	1096	9	0	0	0	77	0	6	255	0	0	2	0	6	5	0	0	7	2020-10-02
185	5314276	0	2	0	0	0	0	1	1	10	1	4	0	0	3	4	9	8	17	0	0	0	7	4	0	0	2	960	5	0	0	0	51	0	1	302	0	0	1	0	9	3	0	1	5	2020-10-03
186	4784900	0	4	0	0	1	0	0	1	22	0	4	1	1	4	4	17	17	18	0	0	0	7	0	0	0	0	902	12	0	0	0	26	0	2	280	0	0	1	1	3	1	0	1	22	2020-10-04
187	5173653	1	4	0	0	1	0	2	2	5	0	1	1	0	2	8	8	7	16	0	0	1	6	0	0	0	3	1046	16	0	0	0	20	0	6	296	0	0	3	0	3	8	0	0	14	2020-10-05
188	5676798	0	3	0	0	4	0	2	1	4	0	14	0	0	20	1	8	7	15	1	0	0	11	5	0	2	0	3510	20	0	0	0	45	0	7	385	0	0	2	2	11	4	0	0	19	2020-10-06
189	5316927	0	7	0	0	1	0	0	0	4	0	1	0	4	10	1	16	11	15	0	1	1	47	4	0	0	1	1402	5	0	0	2	58	0	8	420	0	0	2	0	4	5	0	3	12	2020-10-07
190	4161004	0	6	0	0	1	0	1	0	7	0	3	0	3	4	2	5	3	23	0	0	4	16	0	0	2	3	2288	31	0	0	0	33	0	0	289	0	0	0	0	4	16	1	1	4	2020-10-08
191	4420430	1	46	0	0	1	0	0	0	5	0	4	3	1	3	2	10	8	113	0	0	0	14	1	0	2	5	804	30	0	0	1	37	0	2	237	0	0	1	0	8	2	0	0	11	2020-10-09
192	3961671	0	46	0	0	0	0	0	0	8	1	3	0	0	11	1	6	3	77	0	0	0	13	2	0	0	1	493	10	0	0	0	53	0	2	187	1	0	2	0	46	2	0	0	6	2020-10-10
193	4206978	0	25	0	0	0	0	0	0	4	8	2	0	0	5	0	9	8	23	0	0	3	9	1	0	0	2	651	40	0	0	0	102	0	5	295	0	0	2	1	2	5	0	0	10	2020-10-11
194	4211831	2	8	0	0	0	0	0	0	3	3	0	0	0	8	6	11	7	24	0	0	3	5	0	0	4	0	898	29	0	0	0	33	1	1	605	1	0	1	0	24	6	0	1	16	2020-10-12
195	4690335	0	6	0	0	0	0	8	8	1	0	0	0	0	0	5	14	9	11	0	0	1	21	0	0	0	0	3936	26	0	0	0	42	0	5	573	0	0	3	0	0	8	0	0	14	2020-10-13
196	3904824	0	4	0	0	0	0	5	3	6	0	6	0	0	7	7	10	9	15	0	0	2	20	1	1	0	0	1159	7	0	0	0	45	0	4	417	0	0	1	0	0	7	0	0	13	2020-10-14
197	3328156	0	6	0	4	0	0	1	0	3	4	5	0	0	2	1	7	6	21	0	0	1	4	2	0	0	0	1756	1	0	0	0	47	0	0	258	0	0	0	0	3	5	0	0	9	2020-10-15
198	2857405	0	4	0	1	0	0	0	0	2	0	1	1	0	5	3	10	6	9	0	0	1	9	4	0	0	0	584	4	0	0	0	45	0	2	244	0	1	14	0	4	4	0	0	8	2020-10-16
199	3622783	0	3	0	0	0	0	2	0	7	5	4	1	0	2	1	8	5	34	0	0	0	6	4	0	2	0	1622	8	0	0	0	49	0	3	295	0	1	2	1	0	8	0	0	27	2020-10-17
200	3694014	0	8	0	0	0	2	0	1	2	0	18	0	0	7	2	14	6	15	0	0	0	19	1	1	0	0	742	15	0	0	0	50	0	8	299	0	2	8	0	0	5	0	0	57	2020-10-18
201	4299444	1	7	0	0	1	0	8	0	15	1	4	0	0	5	14	14	9	20	0	0	1	7	0	0	0	0	695	1	0	0	0	51	2	2	285	0	0	3	0	5	4	0	0	11	2020-10-19
202	4096113	0	5	0	0	0	0	2	0	8	0	2	0	0	13	7	5	5	21	0	0	1	3	5	0	4	4	905	27	0	0	0	59	0	1	248	0	0	8	0	4	9	0	1	12	2020-10-20
203	2813740	0	7	0	0	0	0	0	2	3	1	2	0	1	2	5	10	1	19	0	0	0	10	3	0	4	2	438	21	0	0	0	51	0	7	284	2	0	3	0	3	1	0	1	7	2020-10-21
204	3706823	0	9	0	0	0	0	0	0	4	0	4	0	1	7	2	13	4	13	0	0	0	6	2	0	8	0	913	42	0	0	0	96	0	1	263	3	0	2	0	3	3	0	0	2	2020-10-22
205	3432501	0	9	0	1	0	0	2	0	9	0	2	4	0	1	10	25	25	17	1	0	2	7	0	0	2	0	939	13	0	0	0	68	0	0	241	0	0	0	0	3	5	0	2	13	2020-10-23
206	4087983	0	5	0	1	1	0	0	1	9	0	9	0	0	3	2	9	9	11	0	0	1	5	9	0	2	2	1372	32	0	0	0	85	0	3	352	0	0	1	0	1	5	0	1	23	2020-10-24
207	4418295	0	6	0	0	0	0	0	0	4	0	6	1	0	5	7	6	3	935	0	0	1	8	2	0	0	0	3480	41	0	0	0	36	0	3	329	0	0	3	0	2	1	0	0	9	2020-10-25
208	1801925	0	6	0	0	0	0	2	0	4	0	2	1	0	0	2	11	4	47	0	0	0	3	1	0	0	0	1287	84	0	0	0	24	0	0	135	0	0	0	0	4	0	0	0	3	2020-10-26
209	4066975	0	6	1	0	0	0	1	0	3	4	2	0	0	4	1	15	8	28	0	0	1	10	5	0	16	1	874	101	0	0	0	57	0	1	451	0	2	4	0	1	1	0	3	89	2020-10-27
210	4231322	0	8	0	9	0	0	0	1	3	1	1	2	0	6	8	32	23	17	0	0	1	10	5	0	4	0	2545	31	0	0	0	93	0	1	363	0	0	1	0	7	5	0	0	11	2020-10-28
211	3726509	0	4	0	0	1	0	0	0	8	1	5	6	0	2	0	16	12	54	0	0	1	4	2	0	0	2	1322	12	0	0	0	44	0	2	351	0	0	14	0	2	7	0	1	11	2020-10-29
212	3696611	0	5	0	0	0	0	0	0	9	3	0	0	0	1	2	13	12	33	0	0	0	17	0	0	2	0	2322	8	0	2	0	37	0	0	569	0	0	6	0	2	5	0	0	12	2020-10-30
213	3437197	0	5	0	0	1	0	3	2	13	0	3	0	0	1	4	77	76	16	0	0	0	12	2	0	0	6	1560	20	0	0	0	96	1	3	213	0	0	1	0	5	16	0	0	3	2020-10-31
214	3496251	0	3	0	0	0	0	1	0	0	0	2	0	0	4	0	44	44	8	0	0	0	9	2	0	562	1	923	65	0	0	0	120	1	2	276	1	1	5	0	2	4	0	3	12	2020-11-01
215	3484803	0	6	0	0	0	0	0	0	4	1	6	1	0	5	0	18	11	15	0	0	1	8	0	0	852	2	734	46	0	0	0	32	0	3	262	1	0	3	0	3	10	0	0	6	2020-11-02
216	2876486	0	8	4	1	0	0	1	0	2	0	3	0	0	4	10	12	9	10	0	0	0	16	1	0	62	2	578	86	0	0	0	23	0	6	176	0	4	0	0	1	1	0	0	10	2020-11-03
217	3327156	0	9	1	0	0	0	1	0	5	0	4	0	0	1	3	18	12	19	0	2	2	9	3	0	48	2	504	72	1	0	0	25	0	0	492	0	0	4	0	0	8	0	1	8	2020-11-04
218	9280	0	0	0	0	0	0	0	0	0	0	0	0	0	0	0	0	0	0	0	0	0	0	0	0	0	0	0	0	0	0	0	0	0	0	4	0	0	0	0	0	0	0	0	0	2020-11-05
219	1299553	0	2	0	0	0	0	0	0	5	0	4	0	0	0	6	5	1	5	0	0	0	2	0	0	10	1	339	31	0	0	0	12	0	4	111	0	0	0	0	3	2	0	0	3	2020-11-06
220	1050523	1	2	0	0	0	0	0	0	0	0	0	0	0	0	3	6	0	4	0	0	0	3	1	1	2	0	158	113	0	0	0	7	0	1	87	1	0	1	0	0	1	0	0	5	2020-11-07
221	1030962	0	5	0	0	0	0	0	0	3	0	0	0	0	1	0	2	1	7	0	0	0	1	6	0	0	0	859	8	0	0	0	10	0	1	65	0	0	1	1	6	3	0	0	1	2020-11-09
222	2229764	0	2	0	0	0	0	0	0	2	4	2	0	0	7	1	2	1	11	0	1	1	4	2	0	2	0	1131	16	0	0	0	16	0	0	272	0	0	0	0	4	2	0	0	3	2020-11-10
223	1661754	0	5	0	0	0	0	0	0	6	1	1	0	0	5	3	3	2	25	0	0	2	5	1	0	0	1	533	11	0	0	0	9	0	10	155	0	0	1	0	0	3	0	1	7	2020-11-11
224	2256530	0	5	0	0	0	2	0	0	2	1	3	0	0	2	1	9	8	47	0	0	3	7	0	0	0	0	708	7	0	0	0	11	0	11	145	0	1	0	0	0	3	0	0	2	2020-11-12
225	2393977	0	8	15	0	0	0	1	0	0	1	2	0	0	5	5	6	6	21	0	0	2	3	1	0	0	0	418	8	0	1	0	15	0	0	159	1	1	0	0	1	4	1	0	3	2020-11-13
226	400212	0	0	0	0	0	0	0	0	1	1	1	0	0	0	0	1	1	1	0	0	0	0	1	0	0	0	59	0	0	0	0	0	0	0	25	0	0	0	0	0	0	0	0	0	2020-11-14
227	489423	0	3	0	0	0	0	0	0	0	9	0	0	0	1	1	1	1	1	0	0	0	6	1	0	0	1	692	2	0	0	0	4	0	1	42	0	0	0	0	2	0	0	0	0	2020-11-16
228	2231781	3	3	1	0	1	1	3	0	3	5	1	14	0	19	2	3	3	15	0	1	1	39	7	0	0	0	1582	5	0	0	0	51	0	6	157	0	0	0	0	8	2	0	0	9	2020-11-17
229	779986	0	3	0	0	0	0	0	0	2	0	5	0	0	2	1	7	6	6	0	0	0	4	2	0	0	0	354	5	0	0	0	29	0	0	77	0	0	0	0	0	0	0	1	0	2020-11-18
230	2400713	0	8	0	0	0	0	1	0	5	5	3	2	0	86	1	21	21	10	0	0	0	6	3	0	2	0	619	4	1	0	0	100	0	1	145	0	0	2	2	1	7	0	0	7	2020-11-19
231	2261134	1	5	0	0	0	0	1	1	1	0	1	0	0	167	1	4	3	13	0	0	0	3	1	0	0	0	740	9	0	0	0	38	0	0	152	0	0	0	0	5	7	0	0	13	2020-11-20
232	2400262	0	1	0	0	0	0	0	0	8	0	4	1	0	31	3	16	7	18	0	0	0	4	6	0	0	0	823	13	0	1	1	40	0	1	127	0	0	0	1	0	2	0	0	5	2020-11-21
233	2118123	0	4	1	0	1	0	0	0	2	1	2	3	0	64	0	9	4	10	0	0	1	11	1	0	0	1	601	8	0	0	0	28	0	0	157	0	0	7	0	2	4	0	0	4	2020-11-22
234	2108130	0	1	0	0	0	0	0	0	1	0	31	0	0	18	2	11	10	12	0	0	1	5	1	0	0	0	1031	10	0	0	0	14	0	0	121	2	0	4	1	2	1	0	3	1	2020-11-23
235	808151	0	1	0	0	0	0	0	0	2	0	5	0	0	0	1	2	2	7	0	0	0	3	0	0	0	0	163	7	0	0	0	14	0	2	58	0	0	0	2	0	0	0	0	2	2020-11-24
236	1996892	0	3	0	0	0	0	1	1	0	0	4	0	0	8	5	5	2	11	0	1	2	2	1	0	0	0	820	12	0	2	0	158	0	1	188	0	0	3	0	1	2	0	2	9	2020-11-25
237	2055147	0	7	0	0	0	0	0	0	2	0	1	0	0	7	0	5	2	16	0	1	0	1	2	0	8	0	471	12	0	0	0	141	0	1	211	0	0	3	0	1	1	0	0	4	2020-11-26
238	2239784	0	8	0	0	2	0	2	0	2	0	5	1	0	7	1	2	1	6	0	1	1	9	2	0	0	0	733	8	0	0	0	51	0	1	153	0	0	1	0	2	0	0	0	3	2020-11-27
239	2117083	1	2	1	1	0	0	1	0	0	1	1	0	0	12	1	3	2	10	0	0	1	7	3	0	0	0	646	23	0	0	0	42	0	0	364	1	0	0	1	11	4	0	0	7	2020-11-28
240	1910209	0	6	0	0	2	0	0	0	4	2	2	0	0	3	5	7	6	19	0	0	0	6	2	0	0	0	1462	16	0	0	0	54	0	0	159	1	0	0	2	0	4	0	0	55	2020-11-29
241	1967701	0	1	0	0	0	0	0	0	1	0	1	0	0	6	4	8	6	5	1	2	0	9	3	0	0	0	765	10	0	0	0	27	0	0	165	0	0	0	0	1	1	0	2	2	2020-11-30
242	2002883	0	8	0	0	0	0	1	0	0	0	2	0	0	9	2	2	2	12	0	1	0	5	0	0	2	2	887	6	0	0	0	65	0	0	435	0	0	2	1	1	17	0	0	3	2020-12-01
243	2118335	0	2	2	0	1	0	0	0	0	1	4	0	0	20	2	7	7	7	0	0	1	5	2	0	2	9	1430	13	0	0	0	34	0	0	198	0	0	3	0	2	4	0	0	5	2020-12-02
244	2121874	0	3	0	0	1	0	1	0	2	0	12	0	0	9	12	6	6	13	0	0	0	5	0	0	0	0	1053	7	0	0	0	45	0	1	192	0	0	1	1	2	3	0	0	2	2020-12-03
245	2105278	0	5	0	0	0	0	1	1	6	1	3	0	0	5	11	8	7	17	0	0	1	4	2	0	0	0	1245	5	0	0	0	41	0	1	159	0	0	0	1	0	4	0	0	9	2020-12-04
246	2313012	0	5	0	0	0	0	1	0	6	0	1	0	0	6	2	14	12	30	0	1	0	2	1	0	2	0	1062	8	0	0	0	55	0	1	172	1	0	1	0	4	2	0	0	10	2020-12-05
247	2340821	0	4	0	0	0	0	0	0	7	0	0	2	0	9	1	14	6	32	0	0	0	5	1	0	0	0	1104	10	0	0	0	54	0	0	228	1	0	1	1	1	2	0	0	1	2020-12-06
248	2242786	2	3	0	0	0	0	3	0	2	1	2	0	0	4	1	6	3	26	0	0	0	6	2	0	0	0	718	12	0	0	0	32	0	3	131	0	0	1	0	2	2	0	0	3	2020-12-07
249	1474436	0	2	0	0	0	0	2	0	0	0	2	0	0	3	0	1	1	11	0	0	0	3	2	0	0	0	476	3	0	0	0	15	0	0	94	0	0	1	0	0	0	0	0	0	2020-12-08
250	858995	0	1	0	0	0	0	0	0	1	0	4	0	0	17	0	4	3	10	0	0	0	2	0	0	0	0	327	32	0	0	0	12	0	3	60	0	0	0	0	1	0	0	0	4	2020-12-10
251	1620773	0	3	0	0	0	0	1	0	3	0	5	0	0	8	7	5	4	12	0	0	2	9	1	0	0	0	701	55	0	0	0	30	0	1	152	1	0	2	0	4	0	0	0	3	2020-12-11
252	2237435	0	4	0	0	0	0	1	0	7	1	4	0	0	67	1	2	2	8	0	0	0	21	3	0	0	1	663	45	0	0	0	61	1	1	154	0	0	2	0	1	3	0	0	1	2020-12-12
253	2042109	0	0	0	0	0	0	0	1	1	0	32	1	0	15	1	8	8	9	0	0	2	17	0	0	4	0	2200	100	0	0	0	73	0	0	154	0	0	1	0	2	1	0	0	2	2020-12-13
254	3186213	0	7	0	0	0	0	1	0	2	1	144	1	0	5	7	12	11	35	2	0	0	5	1	0	4	1	4884	47	3	0	0	71	0	1	247	0	0	1	0	1	3	0	0	5	2020-12-14
255	3879225	1	11	0	0	0	0	4	0	13	1	9	2	0	10	5	12	11	48	0	0	1	7	7	0	8	5	2459	33	0	0	0	128	0	1	333	0	0	3	1	1	5	0	0	9	2020-12-15
256	3257989	0	8	0	0	0	0	0	0	10	3	3	1	0	5	3	14	11	91	0	0	1	47	6	1	6	12	1197	54	1	0	0	45	0	2	248	0	0	5	0	2	6	0	0	6	2020-12-16
257	2032323	0	2	0	0	1	0	0	1	0	0	3	1	0	3	0	5	5	51	0	0	1	23	1	0	0	0	915	24	1	0	0	62	0	1	187	0	0	1	1	1	0	0	0	2	2020-12-17
258	28867	0	0	0	0	0	0	0	0	0	0	0	0	0	0	0	0	0	0	0	0	0	0	0	0	0	0	12	0	0	0	0	0	0	0	5	0	0	0	0	0	0	0	0	0	2020-12-18
259	1505484	0	1	0	0	0	0	0	0	4	0	6	0	0	5	1	4	4	24	0	0	1	2	1	0	0	0	4228	8	0	0	0	80	0	8	155	0	0	0	0	0	1	0	0	2	2020-12-19
260	1597128	0	3	0	0	1	0	3	0	3	0	1	0	0	1	1	13	13	18	0	0	0	8	1	0	0	1	2125	102	0	0	0	32	0	1	562	0	0	0	0	0	0	0	0	1	2020-12-20
261	910448	0	2	0	0	0	0	0	0	0	1	2	0	0	2	0	3	2	8	0	0	0	1	1	0	0	0	647	30	0	0	2	60	0	13	113	0	1	0	0	0	0	0	0	2	2020-12-21
262	2509745	0	8	0	0	2	0	13	0	5	1	6	2	0	1	1	6	5	20	0	0	0	5	7	0	2	7	2267	120	0	1	0	628	0	0	196	0	0	6	1	4	7	0	1	6	2020-12-22
263	2019674	0	1	0	0	1	0	5	0	7	0	1	0	0	1	3	4	3	7	0	0	1	20	3	0	2	7	2034	64	0	0	0	3689	0	27	100	0	0	0	0	8	3	0	0	1	2020-12-23
264	3071350	0	1	0	0	2	0	0	1	2	1	1	0	0	1	5	15	13	14	0	0	1	9	2	0	0	1	5690	125	37	0	0	137	0	11	326	0	0	0	1	8	13	0	0	4	2020-12-24
265	2990644	0	9	0	0	10	0	4	1	7	27	2	2	0	2	2	257	228	14	0	0	3	4	0	0	6	0	10416	180	1	0	0	93	0	2	441	0	0	0	0	1	4	3	0	0	2020-12-25
266	2942683	0	11	0	0	2	0	0	0	4	8	3	2	0	2	3	22	22	10	0	0	1	15	1	0	6	1	3217	183	1	0	0	166	0	13	318	0	0	3	0	4	6	0	0	10	2020-12-26
267	2938538	0	7	0	0	3	0	0	0	12	0	1	0	0	4	3	7	6	12	0	0	2	12	0	0	0	1	2230	85	2	0	0	56	0	16	218	0	2	12	1	1	5	0	0	11	2020-12-27
268	3031905	0	2	0	0	4	0	2	0	2	0	2	1	0	1	5	11	10	12	0	0	0	10	2	0	0	2	1617	136	4	0	0	345	0	0	162	0	0	1	2	1	2	0	0	11	2020-12-28
269	3101222	0	5	0	0	6	0	2	0	1	0	1	0	0	0	2	8	7	11	0	0	0	8	1	0	24	0	1133	156	0	0	0	77	0	2	243	0	0	2	0	0	1	0	1	9	2020-12-29
270	3085071	0	6	0	0	4	0	1	0	3	0	4	0	0	0	4	2	2	10	0	0	0	6	0	0	4	4	1101	79	16	0	0	124	1	1	397	0	0	1	0	0	17	0	0	7	2020-12-30
271	3255438	0	4	0	0	2	0	1	1	6	1	9	4	0	2	2	6	6	13	0	0	0	11	7	0	0	0	1131	60	10	0	1	43	0	1	342	0	0	1	1	1	12	0	0	6	2020-12-31
